# Extensive Intra-host evolution and T cell escape by SARS-CoV-2 in a 2.5-year persistent infection of an immunocompromised host

**DOI:** 10.1101/2025.05.28.25328480

**Authors:** José Afonso Guerra-Assunção, Ruairi McErlean, Katie Townsend, Leonhard M Flaxl, Shengwei Jamie Tian, Leo Swadling, Judith Breuer, David M Lowe

## Abstract

Persistent SARS-CoV-2 infection in immunocompromised patients creates a unique environment for the accumulation of mutations linked to immune evasion. This is due to prolonged virus-host interaction, coupled with the effects of diminished selective pressures resulting from suboptimal adaptive immunity.

In this study, we investigated viral evolution and immune escape during a 2.5-year persistent SARS-CoV-2 infection in a patient with a history of multiple myeloma and rheumatoid arthritis on B cell depleting therapy. Sequencing of a SARS-CoV-2 virus isolate 899 days post-infection revealed a phylogenetic background compatible with the ancestral B.31 lineage. Nonetheless, the isolate displayed extensive intra-host evolution, evidenced by the accumulation of 56 non-synonymous mutations and one insertion across 20 viral proteins, as compared to the parental sequence. Apart from extensive private (infection-specific) mutations, the emergence of convergent mutations previously noted during other chronic infections and also in the later emerging variants of concern was observed.

SARS-CoV-2-specific humoral immunity was undetectable in the patient; however, despite long-term antigen exposure, cellular immunity remained high in magnitude, functional, and responsive to peptide recall, without driving T cell dysfunction/exhaustion. T cell memory was broadly targeting but dominated by CD8+ T cells recognising the spike protein. No non-synonymous mutations accumulated in B cell epitopes, as expected. However, 38/56 were present in 93 CD4 and CD8 T cell epitopes. Computational models predicted reduced MHC binding or immunogenicity for 72% (40/55) of the CD8 epitopes affected. Importantly, functional assays confirmed T cell escape at 50% (1/2) and 86% (6/7) of the CD8 and CD4 epitopes tested *in vitro*.

This study provides critical insights into viral adaptation and immune escape, demonstrating the ability of SARS-CoV-2 to explore a broad mutational landscape during long-term persistent infection, adapting to persistence and evolving within host to evade T cell recognition.
