## Supplementary Tables 1-6 for "Extensive Intra-host evolution and T cell escape by SARS-CoV-2 in a 2.5-year persistent infection of an immunocompromised host"

### Sheet: Supp Table 1
	Sample	Input reads	Median Coverage	Coverage > 10x	Final QC
	P5_32_899_B.31	2355642	343	100	PASS
	P5_33_904_B.31	1780694	66	81	FAIL
	P5_35_920_Unassigned	2290818	1	37	FAIL

### Sheet: Supp Table 2 - CD4
	P5 Mutation	Viral protein	Start	End	Epitope Length	Immunodominant^	Epitope Ancestral Sequence	Variant Sequence	Tested in immune assays	No. alleles	HLA Allele(s)	NetMHC HLA allele used	NetMHC EL Rank Ancestral	NetMHC EL Rank Variant	NetMHC HLA allele used	NetMHC EL Rank Ancestral	NetMHC EL Rank Variant	NetMHC HLA allele used	NetMHC EL Rank Ancestral	NetMHC EL Rank Variant	NetMHC HLA allele used	NetMHC EL Rank Ancestral	NetMHC EL Rank Variant	NetMHC HLA allele used	NetMHC EL Rank Ancestral	NetMHC EL Rank Variant
	S94R	M	81	95	15		AIAMACLVGLMWLSY	AIAMACLVGLMWLRY		0
		M	86	100	15	Yes	CLVGLMWLSYFIASF	CLVGLMWLRYFIASF	partial	4	DQB1*05:01, DQB1*05:03, DRB1*12:01, DRB1*12:02	DQB1*05:01	68.74	76.1	DRB1*12:01,	88.6	65.18
		M	91	105	15	Yes	MWLSYFIASFRLFAR	MWLRYFIASFRLFAR	partial	9	DQB1*02:01, DQB1*05:01, DQB1*05:02, DQB1*05:03, DRB1*03:01, DRB1*14:01, DRB1*14:06, DRB1*16:01, DRB1*16:02	DQB1*02:01	75.98	72.33	DQB1*05:01	67.03	63.99	DRB1*03:01	48.15	40.99	DRB1*14:01	37.63	29.48	DRB1*16:01	53.16	43.33
	S327L	N	313	327	15		AFFGMSRIGMEVTPS	AFFGMSRIGMEVTPL	partial	0
		N	321	340	20	Yes	GMEVTPSGTWLTYTGAIKLD	GMEVTPLGTWLTYTGAIKLD	partial	0
		N	321	335	15		GMEVTPSGTWLTYTG	GMEVTPLGTWLTYTG	partial	0
	L65F	ORF3a	51	65	15		ALLAVFQSASKIITL	ALLAVFQSASKIITF	-	5	DQB1*03:01, DQB1*06:03, DRB1*07:01, DRB1*11:01, DRB1*13:01	DQB1*03:01	57.5	55.4	DQB1*06:03	84.03	81.73	DRB1*07:01	2.91 WB	2.53 WB	DRB1*11:01	5.07	4.40 WB	DRB1*13:01	34.43	33.43
		ORF3a	61	75	15		KIITLKKRWQLALSK	KIITFKKRWQLALSK	-	1	DRB1*11:01	DRB1*11:01	13.02	16.78
	P104S	ORF3a	96	110	15		LVAAGLEAPFLYLYA	LVAAGLEASFLYLYA	-	2	DQB1*02:01, DQB1*02:02	DQB1*02:01	40.18	53.91
		ORF3a	101	115	15		LEAPFLYLYALVYFL	LEASFLYLYALVYFL	-	2	DQB1*02:01, DRB1*11:01	DQB1*02:01	76.37	78.2	DRB1*11:01	54.64	60.95
	Q94K	ORF7a	90	104	15	Yes	QEEVQELYSPIFLIV	QEEVKELYSPIFLIV	-	0
	I110T	ORF7a	96	110	15		LYSPIFLIVAAIVFI	LYSPIFLIVAAIVFT	partial	0
		ORF7a	98	112	15		SPIFLIVAAIVFITL	SPIFLIVAAIVFTTL	partial	0
	L118V, F120L	ORF8	106	120	15		EDFLEYHDVRVVLDF	EDFLEYHDVRVVVDL	partial	4	DQB1*05:02, DQB1*06:04, DRB1*13:02, DRB1*15:02	DQB1*06:04	3.76 WB	3.30 WB	DRB1*13:02	8.45	6.74	DRB1*13:02	8.45	6.74
	L118V, F120L, I121L	ORF8	107	121	15		DFLEYHDVRVVLDFI	DFLEYHDVRVVVDLL	partial	3	DQB1*05:02, DQB1*06:04, DRB1*15:02	DQB1*06:04	7.93	8.43	DQB1*06:04	7.93	8.43
	F157L	S	146	160	15		HKNNKSWMESEFRVY	HKNNKSWMESELRVY	partial	1	DQB1*05:03
	D364N	S	351	365	15		YAWNRKRISNCVADY	YAWNRKRISNCVANY	partial	1	DRB1*13:01	DRB1*13:01	68.33	73.28
		S	356	370	15		KRISNCVADYSVLYN	KRISNCVANYSVLYN	partial	3	DQB1*02:01, DQB1*02:02, DRB1*03:01	DQB1*02:01	26.25	57.36	DRB1*03:01	23.82	50.75
		S	361	375	15		CVADYSVLYNSASFS	CVANYSVLYNSASFS	-	2	DQB1*05:03, DQB1*06:02	DQB1*06:02	52.88	30.68
	L19I	E	6	20	15		SEETGTLIVNSVLLF	SEETGTLIVNSVLIF	-	1	DQB1*03:01	DQB1*03:01	28.94	24.63
	T30I	E	26	40	15		FLLVTLAILTALRLC	FLLVILAILTALRLC	-	0
	I52F	M	41	55	15		NRNRFLYIIKLIFLW	NRNRFLYIIKLFFLW	-	4	DQB1*02:01, DQB1*05:03, DRB1*03:01, DRB1*12:01	DQB1*02:01	95	95	DRB1*03:01	48.96	59.09	DRB1*12:01	51.3	54.88
	C20Y	ORF8	6	20	15		FLGIITTVAAFHQEC	FLGIITTVAAFHQEY	-	6	DQB1*02:02, DQB1*03:02, DQB1*06:03, DRB1*01:03, DRB1*04:02, DRB1*07:01	DQB1*02:02	9.75	3.39 WB	DQB1*06:03	11.55	3.68 WB	DRB1*01:03	55.04	26.37	DRB1*04:02	11.35	3.46 WB	DRB1*07:01	29.57	15.05
		ORF8	11	25	15		TTVAAFHQECSLQSC	TTVAAFHQEYSLQSC	-	1	DQB1*05:02
	S23P	N	11	25	15		NAPRITFGGPSDSTG	NAPRITFGGPSDPTG	-	1	DQB1*03:01	DQB1*03:01	1.95 WB	10.85
		N	16	30	15		TFGGPSDSTGSNQNG	TFGGPSDPTGSNQNG	-	1	DQB1*03:01	DQB1*03:01	40.34	60.75
	E253A	N	251	265	15	Yes	AAEASKKPRQKRTAT	AAAASKKPRQKRTAT	-	0
	G251V	ORF3a	251	265	15		GSSGVVNPVMEPIYD	VSSGVVNPVMEPIYD	-	1	DQB1*04:02
	A357S	NSP2	351	365	15		SPLYAFASEAARVVR	SPLYAFSSEAARVVR	-	2	DQB1*02:02, DRB1*07:01	DQB1*02:02	4.66 WB	3.45 WB	DRB1*07:01	3.08 WB	4.01 WB
	I27T	NSP4	18	32	15		LFVAAIFYLITPVHV	LFVAAIFYLTTPVHV	-	4	DQB1*02:02, DQB1*05:01, DRB1*01:03, DRB1*07:01	DQB1*02:02	59	49.19	DQB1*05:01	49.34	39.02	DRB1*01:03	33.29	28.89	DRB1*07:01	2.91 WB	2.53 WB
	L37F, A46V	NSP6	32	46	15		SLFFFLYENAFLPFA	SLFFFFYENAFLPFV	-	3	DQB1*05:01, DRB1*01:01, DRB1*15:01	DQB1*05:01	71.58	79.79	DRB1*01:01	24.72	22.15	DRB1*15:01	20.45	20.07
	T75A	NSP14	71	85	15		NMFITREEAIRHVRA	NMFIAREEAIRHVRA	-	2	DRB1*01:01, DRB1*11:01	DRB1*01:01	24.72	22.15	DRB1*11:01	5.07	4.40 WB
	V3G	S	1	13	13		MFVFLVLLPLVSS	MFGFLVLLPLVSS	-	0
	E180D	S	166	180	15	Yes	CTFEYVSQPFLMDLE	CTFEYVSQPFLMDLD	-	7	DQB1*02:01, DQB1*02:02, DQB1*05:02, DQB1*05:03, DQB1*06:04, DRB1*07:01, DRB1*16:01	DQB1*02:01	34.09	30.75	DQB1*06:04	60.12	55.98	DRB1*07:01	2.91 WB	2.53 WB	DRB1*16:01	32.37	29.98
		S	171	185	15		VSQPFLMDLEGKQGN	VSQPFLMDLDGKQGN	-	1	DRB1*03:01	DRB1*03:01	42.67	40.64
		S	176	190	15	Yes	LMDLEGKQGNFKNLR	LMDLDGKQGNFKNLR	-	0
	A1078V	S	1076	1090	15		TTAPAICHDGKAHFP	TTVPAICHDGKAHFP	-	0
	D1168A	S	1166	1180	15		LGDISGINASVVNIQ	LGAISGINASVVNIQ	-	1	DQB1*03:01	DQB1*03:01	2.69 WB	3.80 WB

### Sheet: Supp Table 3 - CD8
	Mutation	Viral protein	Start	End	Epitope Length	Immunodominant^	Epitope Ancestral Sequence	Variant Sequence	Tested in immune assays	No. alleles	HLA Allele(s)	NetMHC HLA allele used	NetMHC EL Rank Ancestral	NetMHC EL Rank Variant	NetMHC HLA allele used	NetMHC EL Rank Ancestral	NetMHC EL Rank Variant	NetMHC HLA allele used	NetMHC EL Rank Ancestral	NetMHC EL Rank Variant	NetMHC HLA allele used	NetMHC EL Rank Ancestral	NetMHC EL Rank Variant
	L21F	E	20	27	8		FLAFVVFL	FFAFVVFL	Yes	1	A*02:01	A*02:01	1.42 WB	18.621
	S94R	M	89	97	9		GLMWLSYFI	GLMWLRYFI	Yes	1	A*02:01	A*02:01	0.483 SB	1.03 WB
		M	93	101	9		LSYFIASFR	LRYFIASFR		2	A*31:01, A*68:01	A*31:01	0.225 SB	2.194	A*68:01	0.239 SB	5.55
		M	94	104	11	Yes	SYFIASFRLFA	RYFIASFRLFA	Yes	0		predicted A*24:02	1.21 WB	1.28 WB
	S186P	N	180	189	10		SQASSRSSSR	SQASSRPSSR	-	0		*
	S327L	N	321	333	13	Yes	GMEVTPSGTWLTY	GMEVTPLGTWLTY	-	0		predicted A*01:01	1.511 WB	1.673 WB
		N	322	330	9	Yes	MEVTPSGTW	MEVTPLGTW	Yes	1	B*44:03	B*44:03	0.03 SB	0.03 SB
		N	322	331	10	Yes	MEVTPSGTWL	MEVTPLGTWL	Yes	1	B*40:01	B*40:01	0.264 SB	0.351 SB
		N	323	333	11		EVTPSGTWLTY	EVTPLGTWLTY	-	1	A*26:01	A*26:01	0.038 SB	0.048 SB
		N	324	333	10		VTPSGTWLTY	VTPLGTWLTY	-	1	A*30:02	A*30:02	0.248 SB	0.395 SB
		N	325	333	9		TPSGTWLTY	TPLGTWLTY	-	1	B*35:01	B*35:01	0.012 SB	0.018 SB
	A411V	NSP2	407	420	14	Yes	TSDLATNNLVVMAY	TSDLATNNLVVMVY	Yes	0		predicted A*01:01	0.167 SB	0.189 SB
	V149A	NSP6	141	149	9		TLMNVLTLV	TLMNVLTLA	-	1	A*02:01	A*02:01	0.04 SB	0.209 SB
	L65F	ORF3a	63	71	9		ITLKKRWQL	ITFKKRWQL	-	2	B*08:01, B*57:01	B*08:01	0.087 SB	0.072 SB	B*57:01	0.333 SB	0.274 SB
		ORF3a	63	73	11	Yes	ITLKKRWQLAL	ITFKKRWQLAL	-	0		predicted B*08:01	1.474 WB	2.135
		ORF3a	64	72	9		TLKKRWQLA	TFKKRWQLA	-	1	B*08:01	B*08:01	0.304 SB	0.947 WB
	P104S	ORF3a	97	105	9		VAAGLEAPF	VAAGLEASF	-	1	B*35:01	B*35:01	0.331 SB	0.148 SB
		ORF3a	98	109	12		AAGLEAPFLYLY	AAGLEASFLYLY	-	1	B*44:02	B*44:02	0.400 SB	0.706 WB
		ORF3a	98	107	10		AAGLEAPFLY	AAGLEASFLY	-	1	A*01:01	A*01:01	0.587 WB	0.642 WB
		ORF3a	99	107	9		AGLEAPFLY	AGLEASFLY	-	1	A*29:02	A*29:02	0.114 SB	0.183 SB
		ORF3a	100	108	9		GLEAPFLYL	GLEASFLYL	-	1	A*02:01	A*02:01	0.485 SB	0.610 WB
		ORF3a	101	109	9		LEAPFLYLY	LEASFLYLY	-	1	A*29:02	A*29:02	0.109 SB	0.220 SB
		ORF3a	103	111	9		APFLYLYAL	ASFLYLYAL	-	2	B*07:02, B*08:01	B*07:02	0.259 SB	8.377	B*08:01	0.239 SB	2.683
	Q94K	ORF7a	87	97	11		FIRQEEVQELY	FIRQEEVKELY	-	2	A*01:01, B*15:01	A*01:01	0.164 SB	0.294 SB	B*15:01	0.696 WB	0.943 WB
		ORF7a	93	104	12	Yes	VQELYSPIFLIV	VKELYSPIFLIV	-	0		*
	I110T, C113Y	ORF7a	108	117	10	Yes	VFITLCFTLK	VFTTLYFTLK	Yes	0		*
	L118V	ORF8	105	118	14	Yes	YEDFLEYHDVRVVL	YEDFLEYHDVRVVV	Yes	0		predicted B*40:01	0.83 WB	3.41
		ORF8	109	118	10	Yes	LEYHDVRVVL	LEYHDVRVVV	Yes	1	B*40:01	B*40:01	0.14 SB	0.90 WB
		ORF8	110	118	9		EYHDVRVVL	EYHDVRVVV	Yes	1	A*24:02	A*24:02	0.29 SB	0.86 WB
	L118V, F120L	ORF8	110	120	11		EYHDVRVVLDF	EYHDVRVVVDL	-	1	A*24:02	A*24:02	0.47 SB	2.00 WB
	F157L	S	150	160	11	Yes	KSWMESEFRVY	KSWMESELRVY	Yes	0		predited A*01:01	0.77 WB	0.66 WB	predicted B*58:01	0.64 WB	0.49 SB	B*15:01	1.60 WB	1.58 WB
		S	151	159	9		SWMESEFRV	SWMESELRV	Yes	1	A*24:02	A*24:02	0.99 WB	1.3 WB
		S	151	160	10		SWMESEFRVY	SWMESELRVY	Yes	1	A*29:02	A*29:02	0.25 SB	0.23 SB
	D364N	S	357	365	9	Yes	RISNCVADY	RISNCVANY	Yes	0		predicted A*01:01	1.90 WB	1.54 WB	predicted A*03:01	2.52	0.88 WB	predicted A*26:01	4.45	1.61 WB	predicted B*15:01	1.47 WB	0.63 WB
		S	361	369	9	Yes	CVADYSVLY	CVANYSVLY	-	4	A*01:01, A*26:01, A*29:02, B*15:01	A*01:01	0.184 SB	0.367 WB	A*26:01	0.032 SB	0.129 SB	A*29:02	0.029 SB	0.080 SB	B*15:01	0.537 WB	0.885 WB
	T941S	S	938	947	10		LSSTASALGK	LSSSASALGK	Yes	0		predicted A*03:01	1.81 WB	1.51 WB
	A357S	NSP2	349	357	9		ILSPLYAFA	ILSPLYAFS	-	1	A*02:01	A*02:01	0.448 SB	3.645
	S582A	NSP3	579	589	11		AIVSTIQRKYK	AIVATIQRKYK	-	1	A*03:01	A*03:01	0.442 SB	0.768 WB
		NSP3	579	587	9		AIVSTIQRK	AIVATIQRK	-	1	A*03:01	A*03:01	0.067 SB	0.098 SB
	I27T	NSP4	24	32	9		FYLITPVHV	FYLTTPVHV	-	1	C*07:02	C*07:02	0.318 SB	0.147 SB
		NSP4	25	32	8		YLITPVHV	YLTTPVHV	-	1	A*02:01	A*02:01	0.418 SB	0.841 WB
		NSP4	25	33	9		YLITPVHVM	YLTTPVHVM	-	3	A*02:01, B*15:01, C*07:01	A*02:01	0.090 SB	0.250 SB	B*15:01	8.874	16.907	C*07:01	7.973	10.509
	L37F	NSP6	36	44	9		FLYENAFLP	FFYENAFLP	-	1	A*02:01	A*02:01	0.794 WB	8.282
	L37F, A46V	NSP6	36	46	11		FLYENAFLPFA	FFYENAFLPFV	-	1	A*02:01	A*02:01	0.299 SB	3.692
	A46V	NSP6	43	52	10		LPFAMGIIAM	LPFVMGIIAM	-	1	B*07:02	B*07:02	0.591 WB	1.146 WB
	E155A	NSP8	147	156	10	Yes	FTYASALWEI	FTYASALWAI	-	0		predicted A*24:02	1.141 WB	1.745 WB
		NSP8	151	160	10	Yes	SALWEIQQVV	SALWAIQQVV	-	1	A*02:01	A*02:01	0.202 SB	1.150 WB
		NSP8	152	159	8	Yes	ALWEIQQV	ALWAIQQV	-	1	A*02:01	A*02:01	0.127 SB	0.460 SB
		NSP8	152	160	9	Yes	ALWEIQQVV	ALWAIQQVV	-	1	A*02:01	A*02:01	0.007 SB	0.057 SB
	L297F	NSP13	291	299	9		FAIGLALYY	FAIGLAFYY	-	1	C*07:02	C*07:02	0.578 WB	0.837 WB
	T30I	E	26	34	9		FLLVTLAIL	FLLVILAIL	-	1	A*02:01	A*02:01	0.807 WB	1.540 WB
	I52F	M	44	53	10		RFLYIIKLIF	RFLYIIKLFF	-	1	A*24:02	A*24:02	0.887 WB	0.743 WB
	E253A	N	249	257	9		KSAAEASKK	KSAAAASKK	-	1	A*11:01	A*11:01	0.181 SB	0.130 SB
	V3G	S	2	10	9		FVFLVLLPL	FGFLVLLPL	-	1	A*02:01	A*02:01	3.018	11.79
	D614G	S	612	620	9		YQDVNCTEV	YQGVNCTEV	-	1	A*02:06	A*02:06	0.268 SB	1.184 WB

### Sheet: Supp Table 4
	P5 Mutation	Viral Protein	Ancestral peptide	Ancestral score	Variant peptide	Variant score	length	△score	Predicted lower HLA binding
	A357S	NSP2	ILSPLYAFA	0.02228	ILSPLYAFS	0.02228	9	0	yes
	A411V	NSP2	TSDLATNNLVVMAY	0.00226	TSDLATNNLVVMVY	0.00352	14	0.00126	no
	A46V	NSP6	LPFAMGIIAM	0.19983	LPFVMGIIAM	0.202	10	0.00217	no
	D364N	Spike	RISNCVADY	-0.02787	RISNCVANY	-0.04461	9	-0.01674	no
	D364N	Spike	CVADYSVLY	-0.09595	CVANYSVLY	-0.12478	9	-0.02883	yes
	D614G	Spike	YQDVNCTEV	0.08295	YQGVNCTEV	0.08675	9	0.0038	yes
	E155A	NSP8	SALWEIQQVV	0.26371	SALWAIQQVV	0.20431	10	-0.0594	yes
	E155A	NSP8	FTYASALWEI	0.15017	FTYASALWAI	0.11453	10	-0.03564	no
	E155A	NSP8	ALWEIQQVV	0.11957	ALWAIQQVV	0.05819	9	-0.06138	no
	E155A	NSP8	ALWEIQQV	0.09545	ALWAIQQV	0.03407	8	-0.06138	no
	E253A	NP	KSAAEASKK	-0.07922	KSAAAASKK	-0.13862	9	-0.0594	no
	F157L	Spike	SWMESEFRVY	0.15815	SWMESELRVY	0.03751	10	-0.12064	no
	F157L	Spike	KSWMESEFRVY	0.1071	KSWMESELRVY	-0.01354	11	-0.12064	no
	F157L	Spike	SWMESEFRV	0.10594	SWMESELRV	-0.00222	9	-0.10816	no
	I110T, C113Y	ORF7a	VFITLCFTLK	0.15544	VFTTLYFTLK	0.17374	10	0.0183	NA
	I27T	NSP4	FYLITPVHV	0.21142	FYLTTPVHV	0.11656	9	-0.09486	no
	I27T	NSP4	YLITPVHVM	0.16174	YLTTPVHVM	0.13114	9	-0.0306	yes
	I27T	NSP4	YLITPVHV	0.13762	YLTTPVHV	0.10702	8	-0.0306	yes
	I52F	M	RFLYIIKLIF	0.11728	RFLYIIKLFF	0.10792	10	-0.00936	no
	L118V	ORF8	YEDFLEYHDVRVVL	0.40908	YEDFLEYHDVRVVV	0.40908	14	0	yes
	L118V	ORF8	LEYHDVRVVL	0.20083	LEYHDVRVVV	0.20083	10	0	yes
	L118V	ORF8	EYHDVRVVL	0.1807	EYHDVRVVV	0.1807	9	0	yes
	L118V, F120L	ORF8	EYHDVRVVLDF	0.20608	EYHDVRVVVDL	0.25028	11	0.0442	yes
	L21F	E	FLAFVVFL	0.30836	FFAFVVFL	0.30836	8	0	yes
	L297F	NSP13	FAIGLALYY	0.09181	FAIGLAFYY	0.19997	9	0.10816	no
	L37F	NSP6	FLYENAFLP	0.2224	FFYENAFLP	0.2224	9	0	yes
	L37F, A46V	NSP6	FLYENAFLPFA	0.29395	FFYENAFLPFV	0.29395	11	0	yes
	L65F	ORF3a	TLKKRWQLA	-0.13233	TFKKRWQLA	-0.13233	9	0	yes
	L65F	ORF3a	ITLKKRWQLAL	-0.26004	ITFKKRWQLAL	-0.21844	11	0.0416	yes
	L65F	ORF3a	ITLKKRWQL	-0.26262	ITFKKRWQL	-0.22102	9	0.0416	no
	P104S	ORF3A	AAGLEAPFLYLY	0.2186	AAGLEASFLYLY	0.0683	12	-0.1503	yes
	P104S	ORF3A	AAGLEAPFLY	0.21732	AAGLEASFLY	0.07203	10	-0.14529	no
	P104S	ORF3A	AGLEAPFLY	0.21713	AGLEASFLY	0.07184	9	-0.14529	no
	P104S	ORF3A	GLEAPFLYL	0.15975	GLEASFLYL	0.00945	9	-0.1503	yes
	P104S	ORF3A	VAAGLEAPF	0.15679	VAAGLEASF	0.06661	9	-0.09018	no
	P104S	ORF3A	LEAPFLYLY	0.0955	LEASFLYLY	-0.05981	9	-0.15531	no
	P104S	ORF3A	APFLYLYAL	0.03254	ASFLYLYAL	0.03254	9	0	yes
	Q94K	ORF7a	VQELYSPIFLIV	0.15404	VKELYSPIFLIV	0.15404	12	0	NA
	Q94K	ORF7a	FIRQEEVQELY	0.10442	FIRQEEVKELY	0.01046	11	-0.09396	no
	S186P	NP	SQASSRSSSR	-0.65648	SQASSRPSSR	-0.51119	10	0.14529	NA
	S327L	NP	TPSGTWLTY	0.24003	TPLGTWLTY	0.29013	9	0.0501	no
	S327L	NP	GMEVTPSGTWLTY	0.23257	GMEVTPLGTWLTY	0.38287	13	0.1503	no
	S327L	NP	EVTPSGTWLTY	0.13297	EVTPLGTWLTY	0.28327	11	0.1503	no
	S327L	NP	VTPSGTWLTY	0.12256	VTPLGTWLTY	0.27787	10	0.15531	no
	S327L	NP	MEVTPSGTWL	0.07464	MEVTPLGTWL	0.22494	10	0.1503	no
	S327L	NP	MEVTPSGTW	-0.06279	MEVTPLGTW	0.0825	9	0.14529	no
	S582A	NSP3	AIVSTIQRK	-0.05751	AIVATIQRK	0.14833	9	0.20584	no
	S582A	NSP3	AIVSTIQRKYK	-0.23391	AIVATIQRKYK	-0.02807	11	0.20584	yes
	S94R	M	SYFIASFRLFA	0.27068	RYFIASFRLFA	0.27068	11	0	no
	S94R	M	LSYFIASFR	0.21181	LRYFIASFR	0.21181	9	0	yes
	S94R	M	GLMWLSYFI	0.06464	GLMWLRYFI	0.26909	9	0.20445	yes
	T30I	E	FLLVTLAIL	0.17608	FLLVILAIL	0.26788	9	0.0918	no
	T941S	Spike	LSSTASALGK	-0.09037	LSSSASALGK	-0.2959	10	-0.20553	no
	V149A	NSP6	TLMNVLTLV	-0.00747	TLMNVLTLA	-0.00747	9	0	no
	V3G	Spike	FVFLVLLPL	0.04076	FGFLVLLPL	0.04076	9	0	no

### Sheet: Supp Table 5
	List of 493 Spike mAb resistance mutations. Resistance mutations with global prevalence ≤ 1/1,000,000 are shown		List of 113 3CLpro inhibitor resistance mutations. Resistance mutations with global prevalence ≤ 1/10,000,000 are shown		List of 19 RdRP inhibitor resistance mutations
	N234Q		T21I		V166A
	L335G		T25A		V166L
	C336G		T25E		N198S
	P337A		T25N		R285C
	P337C		T45I		A376V
	P337D		D48Y		A449V
	P337E		M49I		F480L
	P337G		M49L		D484Y
	P337H		M49T		A526V
	P337K		M49del		V557L
	P337L		L50F		G671S
	P337M		Y54A		S759A
	P337N		Y54C		V792I
	P337Q		G138S		E796G
	P337R		F140A		C799F
	P337S		F140L		C799R
	P337T		F140S		E802A
	E340A		N142D		E802D
	E340D		N142L		M924R
	E340G		N142S
	E340K		G143S
	E340L		S144A
	E340M		S144D
	E340N		S144E
	E340P		S144F
	E340Q		S144G
	E340S		S144H
	E340T		S144K
	E340V		S144L
	A344E		S144M
	T345K		S144P
	T345P		S144Q
	T345R		S144R
	R346A		S144T
	R346C		S144V
	R346D		S144W
	R346E		S144Y
	R346F		C160F
	R346G		M165D
	R346H		M165F
	R346I		M165G
	R346K		M165H
	R346L		M165K
	R346M		M165P
	R346N		M165R
	R346Q		M165T
	R346S		M165W
	R346T		M165Y
	R346V		E166A
	R346W		E166G
	R346Y		E166H
	K356Q		E166I
	K356T		E166K
	I358C		E166L
	I358W		E166M
	I358Y		E166Q
	C361E		E166V
	C361N		E166Y
	C361P		L167F
	A363L		P168del
	Y365A		T169I
	Y365C		H172A
	Y365G		H172C
	Y365P		H172D
	L368D		H172E
	S371F		H172F
	S371L		H172G
	S371N		H172I
	D405E		H172K
	D405K		H172L
	D405N		H172M
	D405R		H172N
	E406D		H172Q
	E406W		H172R
	R408W		H172S
	T415D		H172T
	T415G		H172V
	K417A		H172Y
	K417C		A173T
	K417D		A173V
	K417E		V186A
	K417F		R188G
	K417G		R188S
	K417H		Q189I
	K417I		Q189K
	K417L		T190I
	K417M		A191T
	K417N		A191V
	K417P		Q192A
	K417Q		Q192C
	K417R		Q192D
	K417S		Q192E
	K417T		Q192F
	K417V		Q192G
	K417W		Q192H
	K417Y		Q192I
	D420A		Q192K
	D420E		Q192L
	D420K		Q192N
	D420M		Q192P
	D420N		Q192R
	D420Q		Q192S
	D420R		Q192T
	D420S		Q192V
	Y421L		Q192W
	Y421W		Q192Y
	N439K		A193P
	N439S		A194S
	N439T		P252L
	N439Y		V297A
	N440D		S301P
	N440E		T304I
	N440F		F305L
	N440I
	N440K
	N440L
	N440M
	N440Q
	N440R
	N440T
	N440V
	N440Y
	L441S
	S443N
	S443Q
	S443Y
	K444A
	K444C
	K444D
	K444E
	K444F
	K444G
	K444H
	K444I
	K444L
	K444M
	K444N
	K444P
	K444Q
	K444R
	K444S
	K444T
	K444V
	K444W
	K444Y
	V445A
	V445C
	V445D
	V445E
	V445F
	V445G
	V445H
	V445I
	V445K
	V445L
	V445M
	V445N
	V445P
	V445Q
	V445R
	V445S
	V445T
	V445W
	V445Y
	G446A
	G446C
	G446D
	G446E
	G446F
	G446H
	G446I
	G446K
	G446L
	G446M
	G446N
	G446P
	G446Q
	G446R
	G446S
	G446T
	G446V
	G446W
	G446Y
	G447A
	G447C
	G447D
	G447E
	G447F
	G447H
	G447I
	G447K
	G447L
	G447M
	G447N
	G447P
	G447Q
	G447R
	G447S
	G447T
	G447V
	G447Y
	N448A
	N448C
	N448D
	N448E
	N448G
	N448H
	N448K
	N448P
	N448Q
	N448R
	N448T
	N448V
	N448Y
	Y449D
	Y449K
	Y449L
	Y449P
	Y449R
	Y449T
	N450D
	N450E
	N450K
	N450P
	N450T
	L452D
	L452E
	L452K
	L452M
	L452Q
	L452R
	L452W
	Y453A
	Y453F
	Y453H
	Y453K
	Y453M
	Y453R
	Y453S
	Y453V
	L455A
	L455C
	L455E
	L455F
	L455G
	L455H
	L455M
	L455N
	L455P
	L455R
	L455S
	L455T
	L455W
	L455Y
	F456A
	F456C
	F456G
	F456H
	F456I
	F456K
	F456L
	F456M
	F456Q
	F456R
	F456T
	F456V
	F456Y
	R457N
	S459P
	N460A
	N460C
	N460D
	N460E
	N460F
	N460G
	N460H
	N460I
	N460K
	N460L
	N460M
	N460P
	N460Q
	N460R
	N460S
	N460T
	N460V
	N460Y
	I472C
	I472D
	I472E
	I472G
	I472K
	I472N
	I472P
	I472S
	I472W
	I472Y
	Y473A
	Y473C
	Y473E
	Y473I
	Y473L
	Y473M
	Y473N
	Y473Q
	Y473S
	Y473T
	Y473V
	A475D
	A475E
	A475F
	A475I
	A475K
	A475M
	A475N
	A475Q
	A475R
	A475V
	A475Y
	G476D
	G476E
	G476H
	G476K
	G476N
	G476Q
	G476R
	G476T
	T478D
	G482P
	V483A
	V483D
	V483E
	V483H
	V483K
	V483N
	V483Q
	V483R
	V483S
	V483W
	V483Y
	E484A
	E484C
	E484D
	E484F
	E484G
	E484H
	E484I
	E484K
	E484L
	E484M
	E484N
	E484P
	E484Q
	E484R
	E484S
	E484T
	E484V
	E484W
	E484Y
	G485D
	G485H
	G485K
	G485N
	G485P
	G485R
	G485T
	F486A
	F486C
	F486D
	F486E
	F486G
	F486H
	F486I
	F486K
	F486L
	F486M
	F486N
	F486P
	F486Q
	F486R
	F486S
	F486T
	F486V
	F486W
	N487A
	N487D
	N487E
	N487F
	N487G
	N487H
	N487K
	N487L
	N487M
	N487Q
	N487R
	N487S
	N487T
	N487Y
	Y489F
	Y489H
	Y489I
	Y489L
	Y489M
	Y489Q
	Y489V
	Y489W
	F490A
	F490C
	F490D
	F490E
	F490G
	F490H
	F490I
	F490K
	F490L
	F490M
	F490N
	F490P
	F490Q
	F490R
	F490S
	F490T
	F490V
	F490Y
	L492N
	Q493A
	Q493C
	Q493D
	Q493E
	Q493F
	Q493G
	Q493H
	Q493I
	Q493K
	Q493L
	Q493R
	Q493S
	Q493T
	Q493V
	Q493W
	Q493Y
	S494D
	S494H
	S494K
	S494N
	S494P
	S494R
	S494W
	S494Y
	G496S
	Q498H
	Q498W
	P499C
	P499D
	P499E
	P499F
	P499G
	P499H
	P499K
	P499M
	P499N
	P499Q
	P499R
	P499S
	P499T
	P499W
	P499Y
	T500D
	N501M
	N501R
	N501T
	N501W
	N501Y
	G504C
	G504D
	G504F
	G504H
	G504I
	G504K
	G504L
	G504M
	G504N
	G504P
	G504Q
	G504R
	G504V
	G504W
	P507A
	K529D
	N856K
	N969K
	E990A
	T1009I

### Sheet: Supp Table 6
		Peptide name	Peptide Sequence	Peptide Length
		S22	KSWMESEFRVY	11
		S22v	KSWMESELRVY	11
		S51	RISNCVADY	9
		S51v	RISNCVANY	9
		NP46	MEVTPSGTWL	10
		NP46v	MEVTPLGTWL	10
		S134	LSSTASALGK	10
		S134v	LSSSASALGK	10
		M13	GLMWLSYFI	9
		M13v	GLMWLRYFI	9
		E3	FLAFVVFL	8
		E3v	FFAFVVFL	8
		M14	SYFIASFRLFA	11
		M14v	RYFIASFRLFA	11
		ORF8	YEDFLEYHDVRVVL	14
		ORF8v	YEDFLEYHDVRVVV	14
		ORF7a	VFITLCFTLK	10
		ORF7av	VFTTLYFTLK	10
		NSP2	TSDLATNNLVVMAY	14
		NSP2v	TSDLATNNLVVMVY	14
